# Assessing the role of polygenic background on the penetrance of monogenic forms in Parkinson’s disease

**DOI:** 10.1101/2021.06.06.21253270

**Authors:** Emadeldin Hassanin, Patrick May, Rana Aldisi, Peter Krawitz, Carlo Maj, Dheeraj Reddy Bobbili

## Abstract

**Background:** Several rare and common variants are associated with Parkinson’s disease. However, there is still an incomplete penetrance in the carriers of rare variants associated with Parkinson’s disease. To address this issue, we investigated whether a PRS calculated from significant GWAS SNPs affects the penetrance of Parkinson’s disease among carriers of rare monogenic variants in known Parkinson’s disease genes and those with a family history.

**Methods:** We calculated the PRS based on common variants and selected the carriers of rare monogenic variants by using the exome data from UK Biobank. Individuals were divided into three risk categories based on PRS: low (<10%), intermediate (10%-90%), and high (>90%) risk groups. We then compared how PRS affects Parkinson’s disease risk among carriers of rare monogenic variants and those with family-history.

**Results:** We observed a two-fold higher odds ratio for a carrier of a monogenic variant that had a high PRS (OR 4.07,95% CI, 1.72-8.08) compared to carriers with a low PRS (OR 1.91, 95% CI, 0.31-6.05). In the same line, carriers with a first-degree family history and with >90% PRS have even a higher risk of developing PD (OR 23.53, 95%CI 5.39-71.54) compared to those with <90% PRS (OR 9.54, 95% CI 3.32-21.65).

**Conclusions:** Our results show that PRS, carrier status, and family history contribute independently and additively to the Parkinson’s disease risk.
