## Supplementary _file1 for "Assessing the role of polygenic background on the penetrance of monogenic forms in Parkinson’s disease"

### Sheet: UK Biobank
Chr	Start	End	Ref	Alt	Func.refGene	Gene.refGene	GeneDetail.refGene	ExonicFunc.refGene	AAChange.refGene	COSMIC_ID	COSMIC_DIS	ClinVar_SIG	ClinVar_DIS	ClinVar_ID	ClinVar_DB	ClinVar_DBID	gnomAD_exome_ALL	gnomAD_exome_AFR	gnomAD_exome_AMR	gnomAD_exome_ASJ	gnomAD_exome_EAS	gnomAD_exome_FIN	gnomAD_exome_NFE	gnomAD_exome_OTH	gnomAD_exome_SAS	gnomAD_genome_ALL	gnomAD_genome_AFR	gnomAD_genome_AMR	gnomAD_genome_ASJ	gnomAD_genome_EAS	gnomAD_genome_FIN	gnomAD_genome_NFE	gnomAD_genome_OTH	ref	alt	variant_id	gene	carriers
1	7984930	7984930	A	C	exonic	PARK7		nonsynonymous SNV	PARK7:NM_001123377:exon7:c.A446C:p.D149A,PARK7:NM_007262:exon7:c.A446C:p.D149A	.	.	Pathogenic	Parkinson_disease_7	RCV000007482.4	MedGen:OMIM	C1853445:606324	0.0001	0.0020	0	0	0	0	0	0.0002	0	0.0006	0.0021	0	0	0	0	0	0	A	C	1:7984930:A:C	PARK7	17
1	7984971	7984971	G	A	exonic	PARK7		nonsynonymous SNV	PARK7:NM_001123377:exon7:c.G487A:p.E163K,PARK7:NM_007262:exon7:c.G487A:p.E163K	.	.	Pathogenic	Parkinson_disease_7	RCV000007484.1	MedGen:OMIM	C1853445:606324	1.218e-05	0	0	0	0	0	2.686e-05	0	0	.	.	.	.	.	.	.	.	G	A	1:7984971:G:A	PARK7	1
1	16988455	16988455	C	T	exonic	ATP13A2		nonsynonymous SNV	ATP13A2:NM_001141974:exon23:c.G2497A:p.G833R,ATP13A2:NM_001141973:exon24:c.G2614A:p.G872R,ATP13A2:NM_022089:exon24:c.G2629A:p.G877R	.	.	Pathogenic	Parkinson_disease_9	RCV000056336.4	MedGen:OMIM:Orphanet	C1847640:606693:ORPHA306674	4.064e-06	0	0	0	0	0	0	0	3.249e-05	.	.	.	.	.	.	.	.	C	T	1:16988455:C:T	ATP13A2	1
1	17000107	17000107	C	T	exonic	ATP13A2		nonsynonymous SNV	ATP13A2:NM_001141973:exon11:c.G928A:p.G310R,ATP13A2:NM_001141974:exon11:c.G928A:p.G310R,ATP13A2:NM_022089:exon11:c.G943A:p.G315R	COSM4781403;COSM3705249	2(liver)	Likely pathogenic	Parkinson_disease_9	RCV000191065.1	MedGen:OMIM:Orphanet	C1847640:606693:ORPHA306674	4.911e-05	0	0	0	5.816e-05	0	9.976e-05	0	0	3.239e-05	0	0	0	0	0	6.693e-05	0	C	T	1:17000107:C:T	ATP13A2	17
1	17004399	17004399	G	A	exonic	ATP13A2		nonsynonymous SNV	ATP13A2:NM_001141973:exon6:c.C475T:p.R159W,ATP13A2:NM_001141974:exon6:c.C475T:p.R159W,ATP13A2:NM_022089:exon6:c.C490T:p.R164W	.	.	Pathogenic	Parkinson_disease_9	RCV000132730.1	MedGen:OMIM:Orphanet	C1847640:606693:ORPHA306674	4.065e-06	0	0	0	0	0	8.967e-06	0	0	6.462e-05	0	0	0	0	0	0.0001	0	G	A	1:17004399:G:A	ATP13A2	5
1	17004818	17004830	CAGGCTGGGGAAG	-	exonic	ATP13A2		frameshift deletion	ATP13A2:NM_001141973:exon5:c.348_351del:p.S116Rfs*89,ATP13A2:NM_001141974:exon5:c.348_351del:p.S116Rfs*89,ATP13A2:NM_022089:exon5:c.348_351del:p.S116Rfs*37	.	.	Pathogenic	Parkinson_disease_9	RCV000191064.1	MedGen:OMIM:Orphanet	C1847640:606693:ORPHA306674	1.63e-05	0	0	0	0	0	3.602e-05	0	0	3.234e-05	0	0	0	0	0	6.678e-05	0	CAGGCTGGGGAAG		1:17004817:D:13	ATP13A2	23
1	20644549	20644549	G	A	exonic	PINK1		nonsynonymous SNV	PINK1:NM_032409:exon4:c.G836A:p.R279H	.	.	Pathogenic	Parkinson_disease_6\x2c_autosomal_recessive_early-onset	RCV000002512.2	MedGen:OMIM	C1853833:605909	4.061e-05	0	0	0	5.798e-05	0	6.266e-05	0.0004	0	3.231e-05	0	0	0	0	0	6.672e-05	0	G	A	1:20644549:G:A	PINK1	50
1	20644651	20644651	C	T	exonic	PINK1		nonsynonymous SNV	PINK1:NM_032409:exon4:c.C938T:p.T313M	.	.	Pathogenic	Parkinson_disease_6\x2c_autosomal_recessive_early-onset	RCV000002514.3	MedGen:OMIM	C1853833:605909	1.625e-05	0	0	0	0.0001	0	1.792e-05	0	0	3.229e-05	0.0001	0	0	0	0	0	0	C	T	1:20644651:C:T	PINK1	7
1	20645640	20645640	T	C	exonic	PINK1		nonsynonymous SNV	PINK1:NM_032409:exon5:c.T1040C:p.L347P	.	.	Pathogenic	Parkinson_disease_6\x2c_autosomal_recessive_early-onset	RCV000002509.3	MedGen:OMIM	C1853833:605909	2.031e-05	0	0	0	0.0002	0	0	0.0002	0	6.46e-05	0	0	0	0.0006	0	0	0.0010	T	C	1:20645640:T:C	PINK1	2
1	20648577	20648577	C	T	exonic	PINK1		nonsynonymous SNV	PINK1:NM_032409:exon6:c.C1196T:p.P399L	.	.	Pathogenic	Parkinson_disease\x2c_autosomal_recessive_early-onset\x2c_digenic\x2c_PINK1/DJ1	RCV000002518.2|RCV000372794.1	MedGen|MedGen	C2751533|CN239372	1.625e-05	0	0	0	5.799e-05	0	0	0	9.747e-05	.	.	.	.	.	.	.	.	C	T	1:20648577:C:T	PINK1	1
1	20649054	20649054	G	A	exonic	PINK1		stopgain	PINK1:NM_032409:exon7:c.G1311A:p.W437X	.	.	Pathogenic	Parkinson_disease_6\x2c_autosomal_recessive_early-onset	RCV000002507.2	MedGen:OMIM	C1853833:605909	4.064e-06	0	0	0	0	0	8.962e-06	0	0	.	.	.	.	.	.	.	.	G	A	1:20649054:G:A	PINK1	1
1	20649109	20649109	C	T	exonic	PINK1		stopgain	PINK1:NM_032409:exon7:c.C1366T:p.Q456X	.	.	Pathogenic	Parkinson_disease_6\x2c_autosomal_recessive_early-onset	RCV000002516.3	MedGen:OMIM	C1853833:605909	4.064e-05	0	0	0	0	0	8.066e-05	0.0002	0	3.229e-05	0	0	0	0	0	6.666e-05	0	C	T	1:20649109:C:T	PINK1	12
1	155235843	155235843	T	C	exonic	GBA		nonsynonymous SNV	GBA:NM_001171811:exon8:c.A965G:p.N322S,GBA:NM_001171812:exon8:c.A1079G:p.N360S,GBA:NM_000157:exon9:c.A1226G:p.N409S,GBA:NM_001005741:exon10:c.A1226G:p.N409S,GBA:NM_001005742:exon10:c.A1226G:p.N409S	.	.	Pathogenic	Susceptibility_to_Parkinson's_Disease	RCV000004515.10|RCV000004516.4|RCV000004517.4|RCV000079336.4|RCV000305321.1|RCV000396221.1|RCV000414782.1|RCV000414782.1\x2cRCV000020146.1	MedGen|MedGen|MedGen:Orphanet|Human_Phenotype_Ontology:MedGen|Human_Phenotype_Ontology:MedGen\x2cMedGen:Orphanet	CN221809|CN239381|C0017205:ORPHA355|HP:0002304:C0085623|HP:0002063:C0026837\x2cC0017205:ORPHA355	0.0023	0.0002	0.0008	0.0271	0	0.0012	0.0020	0.0036	3.249e-05	0.0017	0.0001	0.0036	0.03	0	0.0020	0.0019	0.0031	T	C	1:155235843:T:C	GBA	708
1	155235843	155235843	T	C	exonic	GBA		nonsynonymous SNV	GBA:NM_001171811:exon8:c.A965G:p.N322S,GBA:NM_001171812:exon8:c.A1079G:p.N360S,GBA:NM_000157:exon9:c.A1226G:p.N409S,GBA:NM_001005741:exon10:c.A1226G:p.N409S,GBA:NM_001005742:exon10:c.A1226G:p.N409S	.	.	Pathogenic	Susceptibility_to_Parkinson's_Disease	RCV000004515.10|RCV000004516.4|RCV000004517.4|RCV000079336.4|RCV000305321.1|RCV000396221.1|RCV000414782.1|RCV000414782.1\x2cRCV000020146.1	MedGen|MedGen|MedGen:Orphanet|Human_Phenotype_Ontology:MedGen|Human_Phenotype_Ontology:MedGen\x2cMedGen:Orphanet	CN221809|CN239381|C0017205:ORPHA355|HP:0002304:C0085623|HP:0002063:C0026837\x2cC0017205:ORPHA355	0.0023	0.0002	0.0008	0.0271	0	0.0012	0.0020	0.0036	3.249e-05	0.0017	0.0001	0.0036	0.03	0	0.0020	0.0019	0.0031	T	C	1:155235843:T:C	GBA	6
2	232819834	232819834	C	T	exonic	GIGYF2		nonsynonymous SNV	GIGYF2:NM_001103148:exon20:c.C2360T:p.A787V,GIGYF2:NM_001103146:exon21:c.C2378T:p.A793V,GIGYF2:NM_001103147:exon23:c.C2441T:p.A814V,GIGYF2:NM_015575:exon23:c.C2378T:p.A793V	COSM70897	1(ovary)	Likely pathogenic	Parkinson_disease_11	RCV000198246.1	MedGen:OMIM	C1843211:607688	5.445e-05	0	6.316e-05	0.0001	0	0	7.325e-05	0.0002	3.38e-05	3.399e-05	0	0	0	0	0	6.969e-05	0	C	T	2:232819834:C:T	GIGYF2	8
3	132477995	132477995	A	G	exonic	DNAJC13		nonsynonymous SNV	DNAJC13:NM_015268:exon24:c.A2564G:p.N855S,DNAJC13:NM_001329126:exon25:c.A2579G:p.N860S	COSM1471579;COSM1471578	1(prostate)	Pathogenic	Parkinson_disease\x2c_late-onset	RCV000049582.1|RCV000170476.1|RCV000170494.5	MedGen:OMIM:SNOMED_CT|MedGen:SNOMED_CT|Gene:MedGen:OMIM	C3160718:168600:49049000|C0270736:192839001|108353827:CN230317:616361	4.265e-06	0	0	0	0	0	9.231e-06	0	0	.	.	.	.	.	.	.	.	A	G	3:132477995:A:G	DNAJC13	4
4	89828156	89828156	A	C	exonic	SNCA		nonsynonymous SNV	SNCA:NM_000345:exon3:c.T150G:p.H50Q,SNCA:NM_001146054:exon3:c.T150G:p.H50Q,SNCA:NM_001146055:exon3:c.T150G:p.H50Q,SNCA:NM_007308:exon3:c.T150G:p.H50Q	.	.	Pathogenic	Parkinson_disease_1	RCV000149507.4|RCV000344706.1	MedGen:OMIM|MedGen	C1868595:168601|CN239359	8.122e-05	0.0001	0	0	0	0	0.0002	0	0	6.464e-05	0.0001	0	0	0	0	6.665e-05	0	A	C	4:89828156:A:C	SNCA	110
5	1406226	1406226	G	A	exonic	SLC6A3		nonsynonymous SNV	SLC6A3:NM_001044:exon12:c.C1561T:p.R521W	COSM3429057	1(large_intestine)	Pathogenic	Infantile_Parkinsonism-dystonia	RCV000083264.3	MedGen:OMIM:Orphanet	C2751067:613135:ORPHA238455	8.165e-06	0	0	0	0	0	9.032e-06	0	3.249e-05	.	.	.	.	.	.	.	.	G	A	5:1406226:G:A	SLC6A3	1
6	161350208	161350208	C	T	exonic	PRKN		nonsynonymous SNV	PRKN:NM_013988:exon9:c.G842A:p.G281D,PRKN:NM_013987:exon11:c.G1205A:p.G402D,PRKN:NM_004562:exon12:c.G1289A:p.G430D	.	.	Likely pathogenic	Parkinson_Disease\x2c_Juvenile	RCV000269607.1	MedGen	C0752105	5.738e-05	6.645e-05	0	0	0	0	0.0001	0	0	0.0001	0.0001	0	0	0	0	0.0002	0	C	T	6:161350208:C:T	PRKN	123
6	161350208	161350208	C	T	exonic	PRKN		nonsynonymous SNV	PRKN:NM_013988:exon9:c.G842A:p.G281D,PRKN:NM_013987:exon11:c.G1205A:p.G402D,PRKN:NM_004562:exon12:c.G1289A:p.G430D	.	.	Likely pathogenic	Parkinson_Disease\x2c_Juvenile	RCV000269607.1	MedGen	C0752105	5.738e-05	6.645e-05	0	0	0	0	0.0001	0	0	0.0001	0.0001	0	0	0	0	0.0002	0	C	T	6:161350208:C:T	PRKN	2
6	161785793	161785793	C	G	exonic	PRKN		nonsynonymous SNV	PRKN:NM_013988:exon4:c.G403C:p.G135R,PRKN:NM_013987:exon6:c.G766C:p.G256R,PRKN:NM_004562:exon7:c.G850C:p.G284R	.	.	Pathogenic	Parkinson_disease_2	RCV000460040.1	MedGen:OMIM	C1868675:600116	1.22e-05	0	0	0	0.0001	0	0	0	3.255e-05	.	.	.	.	.	.	.	.	C	G	6:161785793:C:G	PRKN	1
6	161785820	161785820	G	A	exonic	PRKN		nonsynonymous SNV	PRKN:NM_013988:exon4:c.C376T:p.R126W,PRKN:NM_013987:exon6:c.C739T:p.R247W,PRKN:NM_004562:exon7:c.C823T:p.R275W	COSM1722445;COSM1722444	1(NS);1(soft_tissue)	Pathogenic	Parkinson_Disease\x2c_Juvenile	RCV000007466.3|RCV000272835.1	MedGen:OMIM|MedGen	C1868675:600116|C0752105	0.0019	0.0003	0.0015	0.0001	0	0.0012	0.0032	0.0018	0.0005	0.0022	0.0006	0.0036	0	0	0.0020	0.0033	0.0031	G	A	6:161785820:G:A	PRKN	1476
6	161785820	161785820	G	A	exonic	PRKN		nonsynonymous SNV	PRKN:NM_013988:exon4:c.C376T:p.R126W,PRKN:NM_013987:exon6:c.C739T:p.R247W,PRKN:NM_004562:exon7:c.C823T:p.R275W	COSM1722445;COSM1722444	1(NS);1(soft_tissue)	Pathogenic	Parkinson_Disease\x2c_Juvenile	RCV000007466.3|RCV000272835.1	MedGen:OMIM|MedGen	C1868675:600116|C0752105	0.0019	0.0003	0.0015	0.0001	0	0.0012	0.0032	0.0018	0.0005	0.0022	0.0006	0.0036	0	0	0.0020	0.0033	0.0031	G	A	6:161785820:G:A	PRKN	9
6	161973317	161973317	G	A	exonic	PRKN		nonsynonymous SNV	PRKN:NM_013988:exon3:c.C272T:p.T91M,PRKN:NM_013987:exon5:c.C635T:p.T212M,PRKN:NM_004562:exon6:c.C719T:p.T240M	COSM98176;COSM3722940	1(stomach);2(upper_aerodigestive_tract)	Pathogenic	Parkinson_disease_2	RCV000007470.4|RCV000419390.1\x2cRCV000007452.5	MedGen:OMIM|MedGen\x2cMedGen:OMIM	C1868675:600116|CN221809\x2cC1868675:600116	0.0004	0	0.0004	0	0	0	0.0003	0	0.0017	0.0001	0.0001	0	0	0	0	0.0002	0	G	A	6:161973317:G:A	PRKN	76
6	161973403	161973403	T	A	exonic	PRKN		nonsynonymous SNV	PRKN:NM_013988:exon3:c.A186T:p.K62N,PRKN:NM_013987:exon5:c.A549T:p.K183N,PRKN:NM_004562:exon6:c.A633T:p.K211N	.	.	Pathogenic	Parkinson_disease_2	RCV000007467.3	MedGen:OMIM	C1868675:600116	2.031e-05	0	0	0	0	0	4.478e-05	0	0	.	.	.	.	.	.	.	.	T	A	6:161973403:T:A	PRKN	7
6	162443314	162443314	A	T	exonic	PRKN		nonsynonymous SNV	PRKN:NM_004562:exon2:c.T167A:p.V56E,PRKN:NM_013987:exon2:c.T167A:p.V56E,PRKN:NM_013988:exon2:c.T167A:p.V56E	COSM4586455;COSM4586454	1(bone)	Pathogenic	Parkinson_disease_2	RCV000007463.3	MedGen:OMIM	C1868675:600116	1.626e-05	0	0	0.0001	0	0	2.69e-05	0	0	6.459e-05	0	0	0	0	0	6.666e-05	0.0010	A	T	6:162443314:A:T	PRKN	6
7	56102878	56102878	C	A	exonic	CHCHD2		nonsynonymous SNV	CHCHD2:NM_001320327:exon3:c.G434T:p.R145L,CHCHD2:NM_016139:exon3:c.G434T:p.R145L	.	.	Pathogenic	Parkinson_disease_22\x2c_autosomal_dominant	RCV000203222.2	MedGen:OMIM	CN234663:616710	8.131e-06	0	0	0	0	0	1.795e-05	0	0	.	.	.	.	.	.	.	.	C	A	7:56102878:C:A	CHCHD2	12
7	56102878	56102878	C	T	exonic	CHCHD2		nonsynonymous SNV	CHCHD2:NM_001320327:exon3:c.G434A:p.R145Q,CHCHD2:NM_016139:exon3:c.G434A:p.R145Q	.	.	Pathogenic	Parkinson_disease_22\x2c_autosomal_dominant	RCV000203222.2	MedGen:OMIM	CN234663:616710	5.692e-05	0	5.956e-05	0	0.0003	0	0	0	0.0002	.	.	.	.	.	.	.	.	C	T	7:56102878:C:T	CHCHD2	7
7	151560611	151560611	G	A	exonic	PRKAG2		nonsynonymous SNV	PRKAG2:NM_024429:exon11:c.C868T:p.R290W,PRKAG2:NM_001304531:exon12:c.C868T:p.R290W,PRKAG2:NM_001304527:exon13:c.C1216T:p.R406W,PRKAG2:NM_001040633:exon15:c.C1459T:p.R487W,PRKAG2:NM_016203:exon15:c.C1591T:p.R531W	.	.	Pathogenic	Wolff-Parkinson-White_syndrome\x2c_childhood-onset	RCV000007254.4	MedGen	C4016809	4.061e-06	0	0	0	0	0	8.953e-06	0	0	.	.	.	.	.	.	.	.	G	A	7:151560611:G:A	PRKAG2	1
12	40252984	40252984	C	T	exonic	LRRK2		nonsynonymous SNV	LRRK2:NM_198578:exon11:c.C1256T:p.A419V	COSM147473;COSM147472	1(stomach);1(haematopoietic_and_lymphoid_tissue)	Pathogenic	Parkinson_disease_8\x2c_autosomal_dominant	RCV000032405.1	MedGen:OMIM	C1846862:607060	0.0005	0	2.982e-05	0	0.0049	0.0001	0.0002	0.0002	0.0002	0.0005	0	0	0	0.0068	0	0.0003	0.0010	C	T	12:40252984:C:T	LRRK2	48
12	40310434	40310434	C	T	exonic	LRRK2		nonsynonymous SNV	LRRK2:NM_198578:exon31:c.C4321T:p.R1441C	.	.	Pathogenic\x2cPathogenic\x2cPathogenic	Parkinson_disease\x2c_late-onset\x2cParkinson_disease_8\x2c_autosomal_dominant\x2cParkinson_disease_8\x2c_autosomal_dominant	RCV000210925.1\x2cRCV000002013.3\x2cRCV000002015.3	MedGen:OMIM:SNOMED_CT\x2cMedGen:OMIM\x2cMedGen:OMIM	C3160718:168600:49049000\x2cC1846862:607060\x2cC1846862:607060	1.22e-05	0	0	0.0001	0	0	8.98e-06	0.0002	0	.	.	.	.	.	.	.	.	C	T	12:40310434:C:T	LRRK2	6
12	40310434	40310434	C	T	exonic	LRRK2		nonsynonymous SNV	LRRK2:NM_198578:exon31:c.C4321T:p.R1441C	.	.	Pathogenic\x2cPathogenic\x2cPathogenic	Parkinson_disease\x2c_late-onset\x2cParkinson_disease_8\x2c_autosomal_dominant\x2cParkinson_disease_8\x2c_autosomal_dominant	RCV000210925.1\x2cRCV000002013.3\x2cRCV000002015.3	MedGen:OMIM:SNOMED_CT\x2cMedGen:OMIM\x2cMedGen:OMIM	C3160718:168600:49049000\x2cC1846862:607060\x2cC1846862:607060	1.22e-05	0	0	0.0001	0	0	8.98e-06	0.0002	0	.	.	.	.	.	.	.	.	C	T	12:40310434:C:T	LRRK2	1
12	40310435	40310435	G	A	exonic	LRRK2		nonsynonymous SNV	LRRK2:NM_198578:exon31:c.G4322A:p.R1441H	.	.	Pathogenic	Parkinson_disease_8\x2c_autosomal_dominant	RCV000002019.3	MedGen:OMIM	C1846862:607060	.	.	.	.	.	.	.	.	.	3.241e-05	0	0	0.0033	0	0	0	0	G	A	12:40310435:G:A	LRRK2	3
12	40340400	40340400	G	A	exonic	LRRK2		nonsynonymous SNV	LRRK2:NM_198578:exon41:c.G6055A:p.G2019S	.	.	Pathogenic	Parkinson_disease_8\x2c_autosomal_dominant	RCV000002017.4|RCV000325492.1	MedGen:OMIM|MedGen	C1846862:607060|CN221809	0.0005	0.0001	0.0002	0.0087	0	0	0.0002	0.0013	0	0.0002	0.0001	0	0.0033	0	0	0.0003	0	G	A	12:40340400:G:A	LRRK2	130
12	40340400	40340400	G	A	exonic	LRRK2		nonsynonymous SNV	LRRK2:NM_198578:exon41:c.G6055A:p.G2019S	.	.	Pathogenic	Parkinson_disease_8\x2c_autosomal_dominant	RCV000002017.4|RCV000325492.1	MedGen:OMIM|MedGen	C1846862:607060|CN221809	0.0005	0.0001	0.0002	0.0087	0	0	0.0002	0.0013	0	0.0002	0.0001	0	0.0033	0	0	0.0003	0	G	A	12:40340400:G:A	LRRK2	8
15	61958608	61958608	C	G	exonic	VPS13C		nonsynonymous SNV	VPS13C:NM_017684:exon35:c.G4036C:p.G1346R,VPS13C:NM_018080:exon35:c.G4036C:p.G1346R,VPS13C:NM_001018088:exon37:c.G4165C:p.G1389R,VPS13C:NM_020821:exon37:c.G4165C:p.G1389R	.	.	Pathogenic	Parkinson_disease_23\x2c_autosomal_recessive_early-onset	RCV000210217.1|RCV000236463.1	MedGen:OMIM|MedGen:Orphanet:SNOMED_CT	CN235610:616840|C0030567:ORPHA319705:49049000	4.69e-06	0	0	0	0	0	9.839e-06	0	0	.	.	.	.	.	.	.	.	C	G	15:61958608:C:G	VPS13C	14
16	2496552	2496552	C	T	exonic	TBC1D24		nonsynonymous SNV	TBC1D24:NM_001199107:exon2:c.C404T:p.P135L,TBC1D24:NM_020705:exon2:c.C404T:p.P135L	.	.	Pathogenic	Parkinsonism	RCV000417201.1|RCV000417203.1	Human_Phenotype_Ontology:MedGen|MedGen	HP:0001300:C0242422|CN240682	4.141e-06	0	0	0	0	0	9.024e-06	0	0	.	.	.	.	.	.	.	.	C	T	16:2496552:C:T	TBC1D24	1
16	2498332	2498332	C	T	exonic	TBC1D24		nonsynonymous SNV	TBC1D24:NM_020705:exon3:c.C1060T:p.R354C,TBC1D24:NM_001199107:exon4:c.C1078T:p.R360C	COSM1744520	1(biliary_tract)	Pathogenic	Parkinsonism	RCV000417200.1	Human_Phenotype_Ontology:MedGen	HP:0001300:C0242422	2.108e-05	0	3.032e-05	0.0001	0	0	1.862e-05	0.0002	0	.	.	.	.	.	.	.	.	C	T	16:2498332:C:T	TBC1D24	3
21	32695106	32695106	C	T	exonic	SYNJ1		nonsynonymous SNV	SYNJ1:NM_001160302:exon5:c.G656A:p.R219Q,SYNJ1:NM_001160306:exon5:c.G656A:p.R219Q,SYNJ1:NM_003895:exon5:c.G773A:p.R258Q,SYNJ1:NM_203446:exon5:c.G773A:p.R258Q	COSM5624476;COSM5624475	1(oesophagus)	Pathogenic	Parkinson_disease_20\x2c_early-onset	RCV000074432.5	MedGen:OMIM	C3809824:615530	1.218e-05	0	0	0	0	0	1.791e-05	0	3.249e-05	.	.	.	.	.	.	.	.	C	T	21:32695106:C:T	SYNJ1	5
22	32475067	32475067	C	T	exonic	FBXO7		nonsynonymous SNV	FBXO7:NM_012179:exon1:c.C65T:p.T22M	.	.	Pathogenic	Parkinson_disease_15	RCV000005080.3	MedGen:OMIM	C1850100:260300	.	.	.	.	.	.	.	.	.	.	.	.	.	.	.	.	.	C	T	22:32475067:C:T	FBXO7	3
22	32493269	32493269	C	T	exonic	FBXO7		nonsynonymous SNV	FBXO7:NM_001033024:exon7:c.C895T:p.R299C,FBXO7:NM_001257990:exon7:c.C790T:p.R264C,FBXO7:NM_012179:exon7:c.C1132T:p.R378C	.	.	Pathogenic	Parkinson_disease_15	RCV000005077.2	MedGen:OMIM	C1850100:260300	4.875e-05	6.535e-05	0	0	0.0003	0	5.376e-05	0	0	3.23e-05	0	0	0	0	0	6.665e-05	0	C	T	22:32493269:C:T	FBXO7	20
22	32498453	32498453	C	T	exonic	FBXO7		stopgain	FBXO7:NM_001033024:exon9:c.C1255T:p.R419X,FBXO7:NM_001257990:exon9:c.C1150T:p.R384X,FBXO7:NM_012179:exon9:c.C1492T:p.R498X	COSM5484497;COSM5484495;COSM5484496	1(large_intestine)	Pathogenic	Parkinson_disease_15	RCV000005078.3	MedGen:OMIM	C1850100:260300	4.062e-06	0	0	0	0	0	0	0.0002	0	.	.	.	.	.	.	.	.	C	T	22:32498453:C:T	FBXO7	2
22	38112541	38112541	G	A	exonic	PLA2G6		nonsynonymous SNV	PLA2G6:NM_001004426:exon15:c.C2077T:p.R693W,PLA2G6:NM_001199562:exon15:c.C2077T:p.R693W,PLA2G6:NM_001349865:exon15:c.C2077T:p.R693W,PLA2G6:NM_001349866:exon15:c.C2077T:p.R693W,PLA2G6:NM_001349868:exon15:c.C1561T:p.R521W,PLA2G6:NM_001349864:exon16:c.C2239T:p.R747W,PLA2G6:NM_001349869:exon16:c.C1543T:p.R515W,PLA2G6:NM_003560:exon16:c.C2239T:p.R747W,PLA2G6:NM_001349867:exon17:c.C1705T:p.R569W	.	.	Pathogenic	Parkinson_disease_14	RCV000006582.4	MedGen:OMIM:Orphanet	C2751842:612953:ORPHA199351	2.693e-05	0	0	0.0001	0	0	0	0	0.0001	.	.	.	.	.	.	.	.	G	A	22:38112541:G:A	PLA2G6	3
22	38112558	38112558	C	T	exonic	PLA2G6		nonsynonymous SNV	PLA2G6:NM_001004426:exon15:c.G2060A:p.R687Q,PLA2G6:NM_001199562:exon15:c.G2060A:p.R687Q,PLA2G6:NM_001349865:exon15:c.G2060A:p.R687Q,PLA2G6:NM_001349866:exon15:c.G2060A:p.R687Q,PLA2G6:NM_001349868:exon15:c.G1544A:p.R515Q,PLA2G6:NM_001349864:exon16:c.G2222A:p.R741Q,PLA2G6:NM_001349869:exon16:c.G1526A:p.R509Q,PLA2G6:NM_003560:exon16:c.G2222A:p.R741Q,PLA2G6:NM_001349867:exon17:c.G1688A:p.R563Q	.	.	Pathogenic	Parkinson_disease_14	RCV000006581.2	MedGen:OMIM:Orphanet	C2751842:612953:ORPHA199351	8.76e-05	0	0	0	0	0	3.542e-05	0	0.0005	.	.	.	.	.	.	.	.	C	T	22:38112558:C:T	PLA2G6	14
22	38115657	38115657	C	T	exonic	PLA2G6		nonsynonymous SNV	PLA2G6:NM_001004426:exon13:c.G1742A:p.R581Q,PLA2G6:NM_001199562:exon13:c.G1742A:p.R581Q,PLA2G6:NM_001349865:exon13:c.G1742A:p.R581Q,PLA2G6:NM_001349866:exon13:c.G1742A:p.R581Q,PLA2G6:NM_001349868:exon13:c.G1226A:p.R409Q,PLA2G6:NM_001349864:exon14:c.G1904A:p.R635Q,PLA2G6:NM_001349869:exon14:c.G1208A:p.R403Q,PLA2G6:NM_003560:exon14:c.G1904A:p.R635Q,PLA2G6:NM_001349867:exon15:c.G1370A:p.R457Q	COSM1220860	1(large_intestine)	Pathogenic	Parkinson_disease_14	RCV000023314.4	MedGen:OMIM:Orphanet	C2751842:612953:ORPHA199351	1.534e-05	0	0	0	9.081e-05	0	1.983e-05	0	0	.	.	.	.	.	.	.	.	C	T	22:38115657:C:T	PLA2G6	2
22	38115657	38115657	C	A	exonic	PLA2G6		nonsynonymous SNV	PLA2G6:NM_001004426:exon13:c.G1742T:p.R581L,PLA2G6:NM_001199562:exon13:c.G1742T:p.R581L,PLA2G6:NM_001349865:exon13:c.G1742T:p.R581L,PLA2G6:NM_001349866:exon13:c.G1742T:p.R581L,PLA2G6:NM_001349868:exon13:c.G1226T:p.R409L,PLA2G6:NM_001349864:exon14:c.G1904T:p.R635L,PLA2G6:NM_001349869:exon14:c.G1208T:p.R403L,PLA2G6:NM_003560:exon14:c.G1904T:p.R635L,PLA2G6:NM_001349867:exon15:c.G1370T:p.R457L	.	.	Pathogenic	Parkinson_disease_14	RCV000023314.4	MedGen:OMIM:Orphanet	C2751842:612953:ORPHA199351	7.671e-06	0	0	0	0	0	0	0	5.438e-05	.	.	.	.	.	.	.	.	C	A	22:38115657:C:A	PLA2G6	2
22	38132917	38132917	C	T	exonic	PLA2G6		nonsynonymous SNV	PLA2G6:NM_001349868:exon6:c.G313A:p.D105N,PLA2G6:NM_001004426:exon7:c.G991A:p.D331N,PLA2G6:NM_001199562:exon7:c.G991A:p.D331N,PLA2G6:NM_001349864:exon7:c.G991A:p.D331N,PLA2G6:NM_001349865:exon7:c.G991A:p.D331N,PLA2G6:NM_001349866:exon7:c.G991A:p.D331N,PLA2G6:NM_003560:exon7:c.G991A:p.D331N,PLA2G6:NM_001349867:exon8:c.G457A:p.D153N,PLA2G6:NM_001349869:exon8:c.G457A:p.D153N	.	.	Pathogenic	Parkinson_disease_14	RCV000023319.4	MedGen:OMIM:Orphanet	C2751842:612953:ORPHA199351	3.171e-05	0	0	0	0	0	7.919e-05	0	0	3.232e-05	0	0	0	0	0	6.673e-05	0	C	T	22:38132917:C:T	PLA2G6	18
22	38132917	38132917	C	A	exonic	PLA2G6		nonsynonymous SNV	PLA2G6:NM_001349868:exon6:c.G313T:p.D105Y,PLA2G6:NM_001004426:exon7:c.G991T:p.D331Y,PLA2G6:NM_001199562:exon7:c.G991T:p.D331Y,PLA2G6:NM_001349864:exon7:c.G991T:p.D331Y,PLA2G6:NM_001349865:exon7:c.G991T:p.D331Y,PLA2G6:NM_001349866:exon7:c.G991T:p.D331Y,PLA2G6:NM_003560:exon7:c.G991T:p.D331Y,PLA2G6:NM_001349867:exon8:c.G457T:p.D153Y,PLA2G6:NM_001349869:exon8:c.G457T:p.D153Y	.	.	Pathogenic	Parkinson_disease_14	RCV000023319.4	MedGen:OMIM:Orphanet	C2751842:612953:ORPHA199351	4.44e-05	0	0	0	0.0006	0	0	0	0	9.696e-05	0	0	0	0.0018	0	0	0	C	A	22:38132917:C:A	PLA2G6	3

### Sheet: PPMI
Chr	Start	End	Ref	Alt	Func.refGene	Gene.refGene	GeneDetail.refGene	ExonicFunc.refGene	AAChange.refGene	COSMIC_ID	COSMIC_DIS	ClinVar_SIG	ClinVar_DIS	ClinVar_ID	ClinVar_DB	ClinVar_DBID	gnomAD_exome_ALL	gnomAD_exome_AFR	gnomAD_exome_AMR	gnomAD_exome_ASJ	gnomAD_exome_EAS	gnomAD_exome_FIN	gnomAD_exome_NFE	gnomAD_exome_OTH	gnomAD_exome_SAS	gnomAD_genome_ALL	gnomAD_genome_AFR	gnomAD_genome_AMR	gnomAD_genome_ASJ	gnomAD_genome_EAS	gnomAD_genome_FIN	gnomAD_genome_NFE	gnomAD_genome_OTH	Otherinfo	ref	alt	variant_id	gene	carrier
chr1	155205634	155205634	T	C	exonic	GBA		nonsynonymous SNV	GBA:NM_001171811:exon8:c.A965G:p.N322S,GBA:NM_001171812:exon8:c.A1079G:p.N360S,GBA:NM_000157:exon9:c.A1226G:p.N409S,GBA:NM_001005741:exon10:c.A1226G:p.N409S,GBA:NM_001005742:exon10:c.A1226G:p.N409S	.	.	Pathogenic	Susceptibility_to_Parkinson's_Disease	RCV000004515.10|RCV000004516.4|RCV000004517.4|RCV000079336.4|RCV000305321.1|RCV000396221.1|RCV000414782.1|RCV000414782.1\x2cRCV000020146.1	MedGen|MedGen|MedGen:Orphanet|Human_Phenotype_Ontology:MedGen|Human_Phenotype_Ontology:MedGen\x2cMedGen:Orphanet	CN221809|CN239381|C0017205:ORPHA355|HP:0002304:C0085623|HP:0002063:C0026837\x2cC0017205:ORPHA355	0.0023	0.0002	0.0008	0.0271	0	0.0012	0.0020	0.0036	3.249e-05	0.0017	0.0001	0.0036	0.03	0	0.0020	0.0019	0.0031	rs76763715	T	C	chr1:155205634:T:C	GBA	6
chr6	162206852	162206852	G	A	exonic	PRKN		nonsynonymous SNV	PRKN:NM_013988:exon4:c.C376T:p.R126W,PRKN:NM_013987:exon6:c.C739T:p.R247W,PRKN:NM_004562:exon7:c.C823T:p.R275W	COSM1722445;COSM1722444	1(NS);1(soft_tissue)	Pathogenic	Parkinson_Disease\x2c_Juvenile	RCV000007466.3|RCV000272835.1	MedGen:OMIM|MedGen	C1868675:600116|C0752105	0.0019	0.0003	0.0015	0.0001	0	0.0012	0.0032	0.0018	0.0005	0.0022	0.0006	0.0036	0	0	0.0020	0.0033	0.0031	rs34424986	G	A	chr6:162206852:G:A	PRKN	3
chr12	40734202	40734202	G	A	exonic	LRRK2		nonsynonymous SNV	LRRK2:NM_198578:exon41:c.G6055A:p.G2019S	.	.	Pathogenic	Parkinson_disease_8\x2c_autosomal_dominant	RCV000002017.4|RCV000325492.1	MedGen:OMIM|MedGen	C1846862:607060|CN221809	0.0005	0.0001	0.0002	0.0087	0	0	0.0002	0.0013	0	0.0002	0.0001	0	0.0033	0	0	0.0003	0	rs34637584	G	A	chr12:40734202:G:A	LRRK2	6
